# The genomic and epidemiological virulence patterns of *Salmonella enterica* serovars in the United States

**DOI:** 10.1101/2022.12.13.22283417

**Authors:** Gavin J. Fenske, Jane G. Pouzou, Régis Pouillot, Daniel D. Taylor, Solenne Costard, Francisco J. Zagmutt

**Affiliations:** EpiX Analytics, Fort Collins, Colorado, United States of America

## Abstract

The serovars of *Salmonella enterica* display dramatic differences in pathogenesis and host preferences. We developed a process (patent pending) for grouping *Salmonella* isolates and serovars by their public health risk to provide better S*almonella* control targets along the food chain. We collated a curated set of 12,337 *S. enterica* isolate genomes from human, beef, and bovine sources in the US. After annotating a virulence gene catalog for each isolate, we used unsupervised random forest methods to estimate the proximity (similarity) between isolates based upon the genomic presentation of putative virulence traits We then grouped isolates (virulence clusters) using hierarchical clustering (Ward’s method), used non-parametric bootstrapping to assess cluster stability, and externally validated the virulence clusters against epidemiological virulence measures from FoodNet, the National Outbreak Reporting System (NORS), and US federal sampling of beef products. We identified five stable virulence clusters of *S. enterica* serovars. Cluster 1 (higher virulence) serovars yielded an annual incidence rate of domestically acquired sporadic cases roughly one and a half times higher than the other four clusters combined (Clusters 2-5, lower virulence). Compared to other clusters, cluster 1 also had a higher proportion of infections leading to hospitalization and was implicated in more foodborne and beef-associated outbreaks, despite being isolated at a similar frequency from beef products as other clusters. We also identified subpopulations within 11 serovars. Remarkably, we found *S.* Infantis and *S.* Typhimurium subpopulations that significantly differed in genome length and clinical case presentation. Further, we found that the presence of the pESI plasmid accounted for the genome length differences between the *S.* Infantis subpopulations. Our results demonstrate that *S. enterica* strains with the highest incidence of human infections share a common virulence repertoire. This work could be used in combination with foodborne surveillance information to best target serovars of public health concern.
