## Supplementary material for "The genomic and epidemiological virulence patterns of *Salmonella enterica* serovars in the United States": S2 table

### Sheet: S2_Table
cluster	sistr_serovar
1	Newport
1	Typhimurium
1	Muenchen
1	Enteritidis
1	I 4,[5],12:i:-
1	Dublin
1	Agona
1	I 4,[5],12:b:-
1	Litchfield
2	Javiana
3	Senftenberg
3	Anatum
3	Kentucky
3	Uganda
3	Give
3	Muenster
3	Saintpaul
3	Berta
3	Meleagridis
3	Kiambu
3	Panama
3	Heidelberg
3	Reading
3	Schwarzengrund
3	Brandenburg
4	Mississippi
4	Cerro
4	Montevideo
4	Oranienburg
4	Poona
5	Thompson
5	Infantis
5	Braenderup
5	Mbandaka
5	Bareilly
5	Norwich
5	Lubbock
