## Supplementary material for "The genomic and epidemiological virulence patterns of *Salmonella enterica* serovars in the United States": S3 table

### Sheet: S3_Table
Gene Name	Locus Tag	Source	Source ID	Genus	Species	Organism	Product	Classification	VirulenceCategory
aafC	AAD27810	VFDB	VFG000853	Escherichia	Escherichia coli	Escherichia coli str. 042	colonisation factor antigen e		Adhesion
afaA-VIII	AAK16196	VFDB	VFG042441	Escherichia	Escherichia coli	Escherichia coli str. 239 KH 89	AfaC-VII usher protein		Survival/Host Persistence
afaC-I	CAW30799	VFDB	VFG042425	Escherichia	Escherichia coli	Escherichia coli O25b:H4 str. FV9863	cytolethal distending toxin A	Toxin;Intracellular toxin;DNaseI;ABC subunit	Adhesion
afaC-VII	AAD44025	VFDB	VFG042436	Escherichia	Escherichia coli	Escherichia coli str. 239 KH 89	type III secretion system effector SspH1, E3 ubiquitin ligase		Survival/Host Persistence
agaB	b3138	PATRIC_VF	b3138	Escherichia	Escherichia coli	Escherichia coli str. K-12 substr. MG1655	tagatose 6-phosphate aldolase 1, kbaY subunit	Biofilm	Survival/Host Persistence
agaC	b3139	PATRIC_VF	b3139	Escherichia	Escherichia coli	Escherichia coli str. K-12 substr. MG1655	N-acetylgalactosamine-specific enzyme IIB component of PTS	Biofilm	Survival/Host Persistence
agg3B	AAM88297	VFDB	VFG000856	Escherichia	Escherichia coli	Escherichia coli 55989	usher protein	Adherence	Adhesion
agg3C	AAM88296	VFDB	VFG000857	Escherichia	Escherichia coli	Escherichia coli 55989	periplasmic chaperone	Adherence	Adhesion
agg3D	AAM88295	VFDB	VFG000858	Escherichia	Escherichia coli	Escherichia coli 55989	FaeC		Adhesion
allD	SL1344_0521	PATRIC_VF	SL1344_0521	Salmonella	Salmonella enterica	Salmonella enterica subsp. enterica serovar Typhimurium str. SL1344	hydroxypyruvate isomerase	Virulence	Survival/Host Persistence
aroD	STM1358	PATRIC_VF	STM1358	Salmonella	Salmonella enterica	Salmonella enterica subsp. enterica serovar Typhimurium str. LT2	putative aldolase	Virulence	Survival/Host Persistence
aroD	S1855	PATRIC_VF	S1855	Shigella	Shigella flexneri	Shigella flexneri 2a str. 2457T	hydrophilic protein	Virulence	Survival/Host Persistence
avrA	NP_461786	VFDB	VFG000529	Salmonella	Salmonella enterica	Salmonella enterica subsp. enterica serovar Typhimurium str. LT2	type III secretion system effector GogB, anti-inflammatory effector		Virulence Factor Secretion
bfpE	YP_002332163	VFDB	VFG000755	Escherichia	Escherichia coli	Escherichia coli O127:H6 str. E2348/69	fimbrial protein FaeJ		Adhesion
bfpF	BAA84845	VFDB	VFG000756	Escherichia	Escherichia coli	Escherichia coli B171	conjugal transfer transcriptional regulator TraJ	Intracellular survival	Adhesion
bfpH	BAA84847	VFDB	VFG000758	Escherichia	Escherichia coli	Escherichia coli B171	retraction ATPase BfpF	Adherence;Type IV pilus	Adhesion
bfpP	YP_002332165	VFDB	VFG000757	Escherichia	Escherichia coli	Escherichia coli O127:H6 str. E2348/69	BfpE, polytopic inner membrane protein	Adherence;Type IV pilus	Adhesion
caf1A	NP_395429	VFDB	VFG000419	Yersinia	Yersinia pestis	Yersinia pestis CO92	putative F1 chaperone protein	Capsule;Antiphagocytosis	Survival/Host Persistence
caf1M	NP_395428	VFDB	VFG000420	Yersinia	Yersinia pestis	Yersinia pestis CO92	putative F1 operon positive regulatory protein	Capsule;Antiphagocytosis	Survival/Host Persistence
caf1R	NP_395427	VFDB	VFG000421	Yersinia	Yersinia pestis	Yersinia pestis CO92	T3SS-associated peptidoglycan lytic enzyme		Survival/Host Persistence
cdtA	CAD48849	VFDB	VFG043732	Escherichia	Escherichia coli	Escherichia coli O157:H str. 493/89	CFA/III pilin	Adherence	Toxin
cdtB	NP_456275	VFDB	VFG020318	Salmonella	Salmonella enterica	Salmonella enterica subsp. enterica serovar Typhi str. CT18	salicylate synthase Irp9	Iron uptake;Siderophore	Toxin
cfaA	AAC41414	VFDB	VFG042455	Escherichia	Escherichia coli	Escherichia coli str. E7473	F17 fimbrial uscher		Adhesion
cfaB	AAC41415	VFDB	VFG001435	Escherichia	Escherichia coli	Escherichia coli str. E7473	colonisation factor antigen a, chaperone		Adhesion
cfaC	AAC41416	VFDB	VFG042457	Escherichia	Escherichia coli	Escherichia coli str. E7473	colonization factor antigen 1	Adherence	Adhesion
cfaE	AAC41417	VFDB	VFG042458	Escherichia	Escherichia coli	Escherichia coli str. E7473	colonisation factor antigen c, usher		Adhesion
cheD	YP_001006778	VFDB	VFG043209	Yersinia	Yersinia enterocolitica	Yersinia enterocolitica subsp. enterocolitica 8081	lipopolysaccharide-alpha-1, 3-D-galactosyltransferase	Virulence	Motility/Invasion
cofA	BAB62897	VFDB	VFG001436	Escherichia	Escherichia coli	Escherichia coli str. 260-1	BfpH lipoprotein	Adherence;Type IV pilus	Adhesion
csaB	AAK97135	VFDB	VFG042472	Escherichia	Escherichia coli	Escherichia coli O25:H42 str. E11881A	cytoplamic protein DraA	Adherence	Adhesion
csaE	AAK97137	VFDB	VFG042474	Escherichia	Escherichia coli	Escherichia coli O25:H42 str. E11881A	CS4 major fimbriae subunit CsaB		Adhesion
csbA	AAS89777	VFDB	VFG001438	Escherichia	Escherichia coli	Escherichia coli O8:H9 str. WS6788A	CS17 fimbriae periplasmic chaperone		Adhesion
csbB	AAS89776	VFDB	VFG042506	Escherichia	Escherichia coli	Escherichia coli O8:H9 str. WS6788A	invasin protein	Adherence	Adhesion
csbC	AAS89778	VFDB	VFG042508	Escherichia	Escherichia coli	Escherichia coli O8:H9 str. WS6788A	CS17 fimbrial subunit	Adherence	Survival/Host Persistence
csbD	AAS89779	VFDB	VFG042509	Escherichia	Escherichia coli	Escherichia coli O8:H9 str. WS6788A	CS17 fimbriae outer membrane usher protein		Adhesion
cseA	AAD30557	VFDB	VFG001437	Escherichia	Escherichia coli	Escherichia coli str. ARG-3	aggregative adherence fimbria II usher protein AafC	Adherence	Adhesion
dpaL	SL1344_0939	PATRIC_VF	SL1344_0939	Salmonella	Salmonella enterica	Salmonella enterica subsp. enterica serovar Typhimurium str. SL1344	tolA protein	Bile resistance	Virulence Factor Secretion
dpiA	STM474_0647	PATRIC_VF	STM474_0647	Salmonella	Salmonella enterica	Salmonella enterica subsp. enterica serovar Typhimurium str. ST4/74	putative outer membrane protein	Virulence	NA
draA	AAK16475	VFDB	VFG000942	Escherichia	Escherichia coli	Escherichia coli O75:K5:H- str. IH11128	AfaA-VIII		Adhesion
espN	NP_287312	VFDB	VFG034795	Escherichia	Escherichia coli	Escherichia coli O157:H7 str. EDL933	Type III secretion system effector NleC, zinc metalloprotease	Type III translocated protein	Virulence Factor Secretion
etgA	NP_290279	VFDB	VFG000823	Escherichia	Escherichia coli	Escherichia coli O157:H7 str. EDL933	Type III secretion system effector NleG7, E3 Ubiquitin Ligase		Virulence Factor Secretion
etpB	CBJ04459	VFDB	VFG042382	Escherichia	Escherichia coli	Escherichia coli O78:H11:K80 str. H10407	usher AfaC		Adhesion
f17d-A	AAA92618	VFDB	VFG042535	Escherichia	Escherichia coli	Escherichia coli str. 111KH86	product	classification	Adhesion
f17d-C	AAA92620	VFDB	VFG042537	Escherichia	Escherichia coli	Escherichia coli str. 111KH86	F17 fimbrial chaperone		Adhesion
f17d-D	AAA92619	VFDB	VFG042536	Escherichia	Escherichia coli	Escherichia coli str. 111KH86	F17 fimbrial major subunit protein		Adhesion
faeC	AAL47165	VFDB	VFG042559	Escherichia	Escherichia coli	Escherichia coli	minor pilin protein CsaE		Adhesion
faeD	YP_002295985	VFDB	VFG042552	Escherichia	Escherichia coli	Escherichia coli SE11	type IV pilus biosynthesis protein PilL	Adherence	Adhesion
faeE	YP_002295986	VFDB	VFG042553	Escherichia	Escherichia coli	Escherichia coli SE11	fimbrial usher protein FaeD		Adhesion
faeF	YP_002295987	VFDB	VFG042554	Escherichia	Escherichia coli	Escherichia coli SE11	fimbrial chaperone FaeE		Adhesion
faeG	YP_002295988	VFDB	VFG042555	Escherichia	Escherichia coli	Escherichia coli SE11	fimbrial protein FaeF		Adhesion
faeH	YP_002295989	VFDB	VFG042556	Escherichia	Escherichia coli	Escherichia coli SE11	fimbrial protein FaeG		Adhesion
faeI	YP_002295990	VFDB	VFG042557	Escherichia	Escherichia coli	Escherichia coli SE11	fimbrial protein FaeH		Adhesion
faeJ	YP_002295991	VFDB	VFG042558	Escherichia	Escherichia coli	Escherichia coli SE11	fimbrial protein FaeI		Adhesion
fimB	NP_757239	VFDB	VFG000871	Escherichia	Escherichia coli	Escherichia coli CFT073	aerobactin siderophore biosynthesis protein IucD	Iron uptake;Siderophore	Adhesion
fimC	NP_757243	VFDB	VFG000875	Escherichia	Escherichia coli	Escherichia coli CFT073	Type 1 fimbriae Regulatory protein fimB	Adherence;Invasion	Adhesion
fimD	NP_757244	VFDB	VFG000876	Escherichia	Escherichia coli	Escherichia coli CFT073	Chaperone protein fimC precursor	Adherence;Invasion	Adhesion
fimG	NP_757247	VFDB	VFG000878	Escherichia	Escherichia coli	Escherichia coli CFT073	Outer membrane usher protein fimD precursor	Adherence;Invasion	Adhesion
fliC	SL1344_1888	PATRIC_VF	SL1344_1888	Salmonella	Salmonella enterica	Salmonella enterica subsp. enterica serovar Typhimurium str. SL1344	diaminopropionate ammonia-lyase (ec 4.3.1.15) (diaminopropionatase) (alpha,beta-diaminopropionate ammonia-lyase)	Virulence	Motility/Invasion
fljA	STM474_2905	PATRIC_VF	STM474_2905	Salmonella	Salmonella enterica	Salmonella enterica subsp. enterica serovar Typhimurium str. ST4/74	CDP-6-deoxy-delta-3,4-glucoseen reductase	Virulence	Motility/Invasion
fljB	SEN1049	PATRIC_VF	SEN1049	Salmonella	Salmonella enterica	Salmonella enterica subsp. enterica serovar Enteritidis str. P125109	UDP-GlcNAc:undecaprenylphosphate GlcNAc-1-phosphate transferase	Cell motility;Cell-to-cell spread	Motility/Invasion
fyuA	NP_405467	VFDB	VFG000358	Yersinia	Yersinia pestis	Yersinia pestis CO92	putative F1 capsule anchoring protein	Capsule;Antiphagocytosis	Survival/Host Persistence
galE	YP_001007253	VFDB	VFG002361	Yersinia	Yersinia enterocolitica	Yersinia enterocolitica subsp. enterocolitica 8081	methyl-accepting chemotaxis protein CheD		Virulence Factor Secretion
gip	SL1344_0511	PATRIC_VF	SL1344_0511	Salmonella	Salmonella enterica	Salmonella enterica subsp. enterica serovar Typhimurium str. SL1344	Iron transport protein	Iron uptake	Survival/Host Persistence
gogB	NP_461519	VFDB	VFG004006	Salmonella	Salmonella enterica	Salmonella enterica subsp. enterica serovar Typhimurium str. LT2	putative outer membrane protein	Adherence;Nonfimbrial	Virulence Factor Secretion
gspD	YP_404600	VFDB	VFG002047	Shigella	Shigella dysenteriae	Shigella dysenteriae Sd197	hemolysin transport protein	Toxin;Membrane-damaging;Pore-forming;RTX toxin	Virulence Factor Secretion
gtrB	NP_706258	VFDB	VFG000670	Shigella	Shigella flexneri	Shigella flexneri 2a str. 301	Salmonella plasmid virulence: regulation of spv operon, lysR family	Toxin;Intracellular toxin;ADP-ribosyltransferase	Toxin
hlyB	NP_755448	VFDB	VFG000907	Escherichia	Escherichia coli	Escherichia coli CFT073	Tir domain containing protein TcpC	Immune evasion	Toxin
hlyB	YP_325609	VFDB	VFG000841	Escherichia	Escherichia coli	Escherichia coli O157:H7 str. EDL933	prepilin peptidase BfpP	Adherence;Type IV pilus	Toxin
hlyD	NP_755449	VFDB	VFG000908	Escherichia	Escherichia coli	Escherichia coli CFT073	Hemolysin B	Toxin;Membrane-damaging;Pore-forming;RTX toxin	Toxin
hscC	STM474_0680	PATRIC_VF	STM474_0680	Salmonella	Salmonella enterica	Salmonella enterica subsp. enterica serovar Typhimurium str. ST4/74	two-component response regulator DpiA	Virulence	Virulence Factor Secretion
ibeB	CE10_0570	PATRIC_VF	CE10_0570	Escherichia	Escherichia coli	Escherichia coli O7:K1 str. CE10	two-partner secretion transporter EtpB	Adherence;Autotransporter;TBS	Toxin
icsP/sopA	NP_858404	VFDB	VFG001017	Shigella	Shigella flexneri	Shigella flexneri 2a str. 301	type III secretion system effector OspB		Motility/Invasion
iroB	NP_753168	VFDB	VFG012513	Escherichia	Escherichia coli	Escherichia coli CFT073	esterase		Survival/Host Persistence
iroC	APECO1_O1CoBM140	PATRIC_VF	APECO1_O1CoBM140	Escherichia	Escherichia coli	Escherichia coli APEC O1	CS17 fimbriae minor subunit		Survival/Host Persistence
iroD	NP_753166	VFDB	VFG012505	Escherichia	Escherichia coli	Escherichia coli CFT073	esterase		Survival/Host Persistence
iroE	NP_753165	VFDB	VFG012501	Escherichia	Escherichia coli	Escherichia coli CFT073	salmochelin receptor IroN	Iron uptake;Siderophore receptor	Survival/Host Persistence
iroN	NP_753164	VFDB	VFG000935	Escherichia	Escherichia coli	Escherichia coli CFT073	bactoprenol glucosyl transferase	Endotoxin	Survival/Host Persistence
irp1	NP_405471	VFDB	VFG000362	Yersinia	Yersinia pestis	Yersinia pestis CO92	yersiniabactin biosynthetic protein YbtU	Iron uptake;Siderophore	Survival/Host Persistence
irp2	NP_405472	VFDB	VFG000363	Yersinia	Yersinia pestis	Yersinia pestis CO92	yersiniabactin biosynthetic protein Irp1	Iron uptake;Siderophore	Survival/Host Persistence
iucA	NP_755502	VFDB	VFG000940	Escherichia	Escherichia coli	Escherichia coli CFT073	aerobactin siderophore biosynthesis protein IucB	Iron uptake;Siderophore	Survival/Host Persistence
iucB	NP_755501	VFDB	VFG000939	Escherichia	Escherichia coli	Escherichia coli CFT073	aerobactin siderophore biosynthesis protein IucC	Iron uptake;Siderophore	Survival/Host Persistence
iucC	NP_755500	VFDB	VFG000938	Escherichia	Escherichia coli	Escherichia coli CFT073	L-lysine 6-monooxygenase IucD	Iron uptake;Siderophore	Survival/Host Persistence
iucD	NP_755499	VFDB	VFG000937	Escherichia	Escherichia coli	Escherichia coli CFT073	regulatory protein PapI	Adherence	Survival/Host Persistence
iutA	APECO1_O1CoBM168	PATRIC_VF	APECO1_O1CoBM168	Escherichia	Escherichia coli	Escherichia coli APEC O1	IroC	Virulence	Survival/Host Persistence
kbaY	b3137	PATRIC_VF	b3137	Escherichia	Escherichia coli	Escherichia coli str. K-12 substr. MG1655	rhsA protein in rhs element	Virulence	Survival/Host Persistence
lpfA	NP_462541	VFDB	VFG000456	Salmonella	Salmonella enterica	Salmonella enterica subsp. enterica serovar Typhimurium str. LT2	long polar fimbrial chaperone protein LpfB	Adherence;Fimbrial	Adhesion
lpfB	NP_462540	VFDB	VFG000455	Salmonella	Salmonella enterica	Salmonella enterica subsp. enterica serovar Typhimurium str. LT2	long polar fimbrial usher protein LpfC	Adherence;Fimbrial	Adhesion
lpfC	NP_462539	VFDB	VFG000454	Salmonella	Salmonella enterica	Salmonella enterica subsp. enterica serovar Typhimurium str. LT2	long polar fimbrial protein LpfD	Adherence;Fimbrial	Adhesion
lpfD	NP_462538	VFDB	VFG000453	Salmonella	Salmonella enterica	Salmonella enterica subsp. enterica serovar Typhimurium str. LT2	long polar fimbrial minor subunit LpfE, adhesin	Adherence;Fimbrial	Adhesion
lpfE	NP_462537	VFDB	VFG000452	Salmonella	Salmonella enterica	Salmonella enterica subsp. enterica serovar Typhimurium str. LT2	type III secretion system effector AvrA, acetyltransferease	Secretion system;Type III secretion system;Invasion	Adhesion
manB	c2557	PATRIC_VF	c2557	Escherichia	Escherichia coli	Escherichia coli CFT073	SitB protein	Virulence	Survival/Host Persistence
manC	Z3195	PATRIC_VF	Z3195	Escherichia	Escherichia coli	Escherichia coli O157:H7 str. EDL933	general secretion pathway protein D	Secretion system;Type II secretion system	Survival/Host Persistence
nleC	NP_286533	VFDB	VFG002122	Escherichia	Escherichia coli	Escherichia coli O157:H7 str. EDL933	transcriptional activator RfaH	Virulence;Regulation of gene expression	Virulence Factor Secretion
nleG7'	NP_287535	VFDB	VFG035043	Escherichia	Escherichia coli	Escherichia coli O157:H7 str. EDL933	outer membrane adhesin Paa	Adherence	Virulence Factor Secretion
ompF	c1071	PATRIC_VF	c1071	Escherichia	Escherichia coli	Escherichia coli CFT073	N-acetylgalactosamine-specific enzyme IIC component of PTS	Biofilm	Virulence Factor Secretion
ospB	NP_858136	VFDB	VFG012802	Shigella	Shigella flexneri	Shigella flexneri 2a str. 301	FimG protein precursor	Adherence;Invasion	Virulence Factor Secretion
paa	NP_287515	VFDB	VFG000839	Escherichia	Escherichia coli	Escherichia coli O157:H7 str. EDL933	Type III secretion system effector EspN		Adhesion
pagO	STM474_1888	PATRIC_VF	STM474_1888	Salmonella	Salmonella enterica	Salmonella enterica subsp. enterica serovar Typhimurium str. ST4/74	putative heatshock protein	Virulence	Survival/Host Persistence
papA	NP_755467	VFDB	VFG000882	Escherichia	Escherichia coli	Escherichia coli CFT073	P pilus termination subunit PapH	Adherence	Adhesion
papC	NP_755465	VFDB	VFG000884	Escherichia	Escherichia coli	Escherichia coli CFT073	chaperone protein PapD	Adherence	Adhesion
papD	NP_755464	VFDB	VFG000885	Escherichia	Escherichia coli	Escherichia coli CFT073	P pilus assembly protein PapJ	Adherence	Adhesion
papE	NP_755460	VFDB	VFG000888	Escherichia	Escherichia coli	Escherichia coli CFT073	P pilus minor subunit PapF	Adherence	Adhesion
papF	NP_755459	VFDB	VFG000889	Escherichia	Escherichia coli	Escherichia coli CFT073	P pilus tip adhesin PapG	Adherence	Adhesion
papG	NP_755458	VFDB	VFG000890	Escherichia	Escherichia coli	Escherichia coli CFT073	Hemolysin D	Toxin;Membrane-damaging;Pore-forming;RTX toxin	Adhesion
papH	NP_755466	VFDB	VFG000883	Escherichia	Escherichia coli	Escherichia coli CFT073	usher protein PapC	Adherence	Adhesion
papI	NP_755468	VFDB	VFG000880	Escherichia	Escherichia coli	Escherichia coli CFT073	P pilus major subunit PapA	Adherence	Adhesion
papJ	NP_755463	VFDB	VFG000886	Escherichia	Escherichia coli	Escherichia coli CFT073	P pilus minor subunit PapK	Adherence	Adhesion
papK	NP_755461	VFDB	VFG000887	Escherichia	Escherichia coli	Escherichia coli CFT073	P pilus minor subunit PapE	Adherence	Adhesion
pefA	NP_490510	VFDB	VFG000435	Salmonella	Salmonella enterica	Salmonella enterica subsp. enterica serovar Typhimurium str. LT2	plasmid-encoded fimbriae usher protein PefC	Adherence;Fimbrial	Adhesion
pefB	NP_490511	VFDB	VFG000436	Salmonella	Salmonella enterica	Salmonella enterica subsp. enterica serovar Typhimurium str. LT2	plasmid-encoded fimbriae major subunit PefA	Adherence;Fimbrial	Adhesion
pefC	NP_490509	VFDB	VFG000434	Salmonella	Salmonella enterica	Salmonella enterica subsp. enterica serovar Typhimurium str. LT2	plasmid-encoded fimbriae chaperone protein PefD	Adherence;Fimbrial	Adhesion
pefD	NP_490508	VFDB	VFG000433	Salmonella	Salmonella enterica	Salmonella enterica subsp. enterica serovar Typhimurium str. LT2	resistance to complement killing	Serum resistance;Adherence;Invasion	Adhesion
perC	E2348_P1_022	PATRIC_VF	E2348_P1_022	Escherichia	Escherichia coli	Escherichia coli O127:H6 str. E2348/69	transcriptional activator VirB	Regulation of gene expression	Survival/Host Persistence
pilL	YP_001007668	VFDB	VFG002308	Yersinia	Yersinia enterocolitica	Yersinia enterocolitica subsp. enterocolitica 8081	type IV pilus inner membrane platform protein PilM	Adherence	Adhesion
pilM	YP_001007667	VFDB	VFG002309	Yersinia	Yersinia enterocolitica	Yersinia enterocolitica subsp. enterocolitica 8081	type IV pilus inner membrane platform protein PilN	Adherence	Adhesion
pilN	YP_001007666	VFDB	VFG002310	Yersinia	Yersinia enterocolitica	Yersinia enterocolitica subsp. enterocolitica 8081	type IV pilus inner membrane platform protein PilO	Adherence	Adhesion
pilO	YP_001007665	VFDB	VFG002311	Yersinia	Yersinia enterocolitica	Yersinia enterocolitica subsp. enterocolitica 8081	type IV pilus biogenesis protein PilP	Adherence	Adhesion
pilP	YP_001007664	VFDB	VFG002312	Yersinia	Yersinia enterocolitica	Yersinia enterocolitica subsp. enterocolitica 8081	type IV pilus biogenesis protein PilQ	Adherence	Adhesion
pilQ	YP_001007663	VFDB	VFG002313	Yersinia	Yersinia enterocolitica	Yersinia enterocolitica subsp. enterocolitica 8081	type IV pilus biosynthesis protein PilR	Adherence	Adhesion
pilR	YP_001007662	VFDB	VFG002314	Yersinia	Yersinia enterocolitica	Yersinia enterocolitica subsp. enterocolitica 8081	putative type IV pilus prepilin	Adherence	Adhesion
pilS	YP_001007661	VFDB	VFG002315	Yersinia	Yersinia enterocolitica	Yersinia enterocolitica subsp. enterocolitica 8081	type IV pilus prepilin peptidase	Adherence	Adhesion
pilU	YP_001007660	VFDB	VFG002316	Yersinia	Yersinia enterocolitica	Yersinia enterocolitica subsp. enterocolitica 8081	type IV pilus biogenesis protein PilV	Adherence	Adhesion
pilV	YP_001007659	VFDB	VFG002317	Yersinia	Yersinia enterocolitica	Yersinia enterocolitica subsp. enterocolitica 8081	type IV fimbrial biogenesis protein PilW		Adhesion
pilW	YP_001007658	VFDB	VFG017856	Yersinia	Yersinia enterocolitica	Yersinia enterocolitica subsp. enterocolitica 8081	putative glycosyltransferase		Adhesion
ratB	NP_461449	VFDB	VFG002306	Salmonella	Salmonella enterica	Salmonella enterica subsp. enterica serovar Typhimurium str. LT2	AIDA autotransporter-like protein	Adherence;Nonfimbrial;Autotransporter	Adhesion
rck	NP_490501	VFDB	VFG000442	Salmonella	Salmonella enterica	Salmonella enterica subsp. enterica serovar Typhimurium str. LT2	type III secretion system effector SseK1		Survival/Host Persistence
rfaH	ECP_4055	PATRIC_VF	ECP_4055	Escherichia	Escherichia coli	Escherichia coli 536	enterobacterial complement resistance protein	Serum resistance	Survival/Host Persistence
rfaI	STMUK_3704	PATRIC_VF	STMUK_3704	Salmonella	Salmonella enterica	Salmonella enterica subsp. enterica serovar Typhimurium str. UK-1	lipopolysaccharide glucosyltransferase	Virulence	Survival/Host Persistence
rfaJ	STMUK_3703	PATRIC_VF	STMUK_3703	Salmonella	Salmonella enterica	Salmonella enterica subsp. enterica serovar Typhimurium str. UK-1	undecaprenol-phosphate galactosephosphotransferase/O-antigen transferase	Virulence	Survival/Host Persistence
rfaZ	SL1344_3681	PATRIC_VF	SL1344_3681	Salmonella	Salmonella enterica	Salmonella enterica subsp. enterica serovar Typhimurium str. SL1344	putative periplasmic protein	Virulence	Survival/Host Persistence
rfbB	STM14_2591	PATRIC_VF	STM14_2591	Salmonella	Salmonella enterica	Salmonella enterica subsp. enterica serovar Typhimurium str. 14028S	dTDP-4-dehydrorhamnose reductase	Virulence	Survival/Host Persistence
rfbC	SL1344_2071	PATRIC_VF	SL1344_2071	Salmonella	Salmonella enterica	Salmonella enterica subsp. enterica serovar Typhimurium str. SL1344	flagellin	Invasion	Survival/Host Persistence
rfbD	STM14_2590	PATRIC_VF	STM14_2590	Salmonella	Salmonella enterica	Salmonella enterica subsp. enterica serovar Typhimurium str. 14028S	O-antigen polymerase	Virulence	Survival/Host Persistence
rfbG	t0781	PATRIC_VF	t0781	Salmonella	Salmonella enterica	Salmonella enterica subsp. enterica serovar Typhi str. Ty2	hypothetical protein	Invasion	Motility/Invasion
rfbH	STM474_2175	PATRIC_VF	STM474_2175	Salmonella	Salmonella enterica	Salmonella enterica subsp. enterica serovar Typhimurium str. ST4/74	rhamnosyl transferase	Virulence	Survival/Host Persistence
rfbI	STM474_2178	PATRIC_VF	STM474_2178	Salmonella	Salmonella enterica	Salmonella enterica subsp. enterica serovar Typhimurium str. ST4/74	CDP-6-deoxy-D-xylo-4-hexulose-3-dehydrase	Virulence	Adhesion
rfbK	STM474_2168	PATRIC_VF	STM474_2168	Salmonella	Salmonella enterica	Salmonella enterica subsp. enterica serovar Typhimurium str. ST4/74	integral membrane protein	Virulence	Survival/Host Persistence
rfbM	STM2084	PATRIC_VF	STM2084	Salmonella	Salmonella enterica	Salmonella enterica subsp. enterica serovar Typhimurium str. LT2	outer membrane protein	Virulence	Survival/Host Persistence
rfbN	STM474_2170	PATRIC_VF	STM474_2170	Salmonella	Salmonella enterica	Salmonella enterica subsp. enterica serovar Typhimurium str. ST4/74	phosphomannomutase	Virulence	Survival/Host Persistence
rfbP	STMUK_2112	PATRIC_VF	STMUK_2112	Salmonella	Salmonella enterica	Salmonella enterica subsp. enterica serovar Typhimurium str. UK-1	putative membrane protein	Virulence	Survival/Host Persistence
rfc	STM14_1616	PATRIC_VF	STM14_1616	Salmonella	Salmonella enterica	Salmonella enterica subsp. enterica serovar Typhimurium str. 14028S	3-dehydroquinate dehydratase	Virulence	Survival/Host Persistence
rfe	S3902	PATRIC_VF	S3902	Shigella	Shigella flexneri	Shigella flexneri 2a str. 2457T	3-dehydroquinate dehydratase	Cellular metabolism	Motility/Invasion
rfpB	YP_001007258	VFDB	VFG002366	Yersinia	Yersinia enterocolitica	Yersinia enterocolitica subsp. enterocolitica 8081	UDP-glucose 4-epimerase		Survival/Host Persistence
rhsA	Z5014	PATRIC_VF	Z5014	Escherichia	Escherichia coli	Escherichia coli O157:H7 str. EDL933	putative ATP-binding component of a transport system	Virulence	Survival/Host Persistence
rhuM	SL1344_3720	PATRIC_VF	SL1344_3720	Salmonella	Salmonella enterica	Salmonella enterica subsp. enterica serovar Typhimurium str. SL1344	lipopolysaccharide core biosynthesis protein RfaZ	Virulence	Survival/Host Persistence
safA	STM474_0313	PATRIC_VF	STM474_0313	Salmonella	Salmonella enterica	Salmonella enterica subsp. enterica serovar Typhimurium str. ST4/74	mannose-1-phosphate guanylyltransferase	Virulence	Survival/Host Persistence
shdA	NP_461448	VFDB	VFG002305	Salmonella	Salmonella enterica	Salmonella enterica subsp. enterica serovar Typhimurium str. LT2	type III secretion system effector SspH2, E3 ubiquitin ligase	Secretion system;Type III secretion system	Adhesion
sitA	SF1365	PATRIC_VF	SF1365	Shigella	Shigella flexneri	Shigella flexneri 2a str. 301	flagellin	Virulence	Survival/Host Persistence
sitB	c1599	PATRIC_VF	c1599	Escherichia	Escherichia coli	Escherichia coli CFT073	outer membrane protein F	Virulence	Survival/Host Persistence
sodCI	NP_460019	VFDB	VFG000463	Salmonella	Salmonella enterica	Salmonella enterica subsp. enterica serovar Typhimurium str. LT2	type III secretion system effector SopD2		Survival/Host Persistence
sopD2	NP_459947	VFDB	VFG042068	Salmonella	Salmonella enterica	Salmonella enterica subsp. enterica serovar Typhimurium str. LT2	cytolethal distending toxin B	Toxin;Intracellular toxin;DNaseI	Virulence Factor Secretion
sopE	SL1344_2674	PATRIC_VF	SL1344_2674	Salmonella	Salmonella enterica	Salmonella enterica subsp. enterica serovar Typhimurium str. SL1344	putative exported protein	Virulence	Motility/Invasion
spvA	STM14_5563	PATRIC_VF	STM14_5563	Salmonella	Salmonella enterica	Salmonella enterica subsp. enterica serovar Typhimurium str. 14028S	dTDP-glucose 4,6 dehydratase	Virulence	Toxin
spvC	NP_490528	VFDB	VFG000438	Salmonella	Salmonella enterica	Salmonella enterica subsp. enterica serovar Typhimurium str. LT2	plasmid-encoded fimbriae regulatory protein PefB	Adherence;Fimbrial	Virulence Factor Secretion
spvD	PSLT037	PATRIC_VF	PSLT037	Salmonella	Salmonella enterica	Salmonella enterica subsp. enterica serovar Typhimurium str. LT2	outer membrane protease of the OmpP family, involved in cleavage of surface exposed IcsA	Protease;Serine protease;Autotransporter	Virulence Factor Secretion
spvR	NP_490531	VFDB	VFG000441	Salmonella	Salmonella enterica	Salmonella enterica subsp. enterica serovar Typhimurium str. LT2	type III secretion system effector SpvC, phosphothreonine lyase	Toxin;Intracellular toxin;ADP-ribosyltransferase	Toxin
sseI/srfH	NP_460026	VFDB	VFG003971	Salmonella	Salmonella enterica	Salmonella enterica subsp. enterica serovar Typhimurium str. LT2	Gifsy-2 prophage: superoxide dismutase precursor (Cu-Zn)	Stress protein	Virulence Factor Secretion
sseK1	NP_463026	VFDB	VFG004016	Salmonella	Salmonella enterica	Salmonella enterica subsp. enterica serovar Typhimurium str. LT2	long polar fimbria protein LpfA	Adherence;Fimbrial	Virulence Factor Secretion
sseK2	NP_461081	VFDB	VFG003982	Salmonella	Salmonella enterica	Salmonella enterica subsp. enterica serovar Typhimurium str. LT2	type III secretion system effector SseI/SrfH, cysteine protease		Virulence Factor Secretion
sspH1	AAD40326	VFDB	VFG042216	Salmonella	Salmonella enterica	Salmonella enterica subsp. enterica serovar Typhimurium str. 14028s	CS22 adhesin protein	Adherence	Virulence Factor Secretion
sspH2	NP_461184	VFDB	VFG000468	Salmonella	Salmonella enterica	Salmonella enterica subsp. enterica serovar Typhimurium str. LT2	type III secretion system effector SseK2		Virulence Factor Secretion
stcD	SL1344_2126	PATRIC_VF	SL1344_2126	Salmonella	Salmonella enterica	Salmonella enterica subsp. enterica serovar Typhimurium str. SL1344	dTDP-4-dehydrorhamnose 3,5-epimerase	Virulence	Virulence Factor Secretion
tcpC	NP_754290	VFDB	VFG045464	Escherichia	Escherichia coli	Escherichia coli CFT073	glucosyltransferase IroB		Virulence Factor Secretion
tolA	SL1344_0729	PATRIC_VF	SL1344_0729	Salmonella	Salmonella enterica	Salmonella enterica subsp. enterica serovar Typhimurium str. SL1344	ureidoglycolate dehydrogenase	Virulence	NA
traJ	APECO1_O1CoBM27	PATRIC_VF	APECO1_O1CoBM27	Escherichia	Escherichia coli	Escherichia coli APEC O1	IutA	Iron uptake	Survival/Host Persistence
traT	EC042_pAA071	PATRIC_VF	EC042_pAA071	Escherichia	Escherichia coli	Escherichia coli 042	transcriptional regulator	Regulation of gene expression	Survival/Host Persistence
virB	CP0123	PATRIC_VF	CP0123	Shigella	Shigella flexneri	Shigella flexneri 2a str. 301	transcriptional activator VirF	Regulation of gene expression	Motility/Invasion
virF	CP0046	PATRIC_VF	CP0046	Shigella	Shigella flexneri	Shigella flexneri 2a str. 301	invasin of brain endothelial cells, IbeB	Invasion	Survival/Host Persistence
wbcG	YP_001007260	VFDB	VFG002368	Yersinia	Yersinia enterocolitica	Yersinia enterocolitica subsp. enterocolitica 8081	putative glycosyltransferase		Survival/Host Persistence
wbcH	YP_001007259	VFDB	VFG002367	Yersinia	Yersinia enterocolitica	Yersinia enterocolitica subsp. enterocolitica 8081	putative galactosyltransferase		Survival/Host Persistence
ybtA	NP_405473	VFDB	VFG000364	Yersinia	Yersinia pestis	Yersinia pestis CO92	yersiniabactin biosynthetic protein Irp2	Iron uptake;Siderophore	Survival/Host Persistence
ybtE	NP_405468	VFDB	VFG000359	Yersinia	Yersinia pestis	Yersinia pestis CO92	pesticin/yersiniabactin receptor protein	Iron uptake;Siderophore	Survival/Host Persistence
ybtP	NP_405474	VFDB	VFG000365	Yersinia	Yersinia pestis	Yersinia pestis CO92	transcriptional regulator YbtA	Iron uptake;Siderophore	Survival/Host Persistence
ybtQ	NP_405475	VFDB	VFG000366	Yersinia	Yersinia pestis	Yersinia pestis CO92	lipoprotein inner membrane ABC-transporter	Iron uptake;Siderophore	Survival/Host Persistence
ybtS	NP_405477	VFDB	VFG000368	Yersinia	Yersinia pestis	Yersinia pestis CO92	putative signal transducer	Iron uptake;Siderophore	Survival/Host Persistence
ybtT	NP_405469	VFDB	VFG000360	Yersinia	Yersinia pestis	Yersinia pestis CO92	yersiniabactin siderophore biosynthetic protein	Iron uptake;Siderophore	Survival/Host Persistence
ybtU	NP_405470	VFDB	VFG000361	Yersinia	Yersinia pestis	Yersinia pestis CO92	yersiniabactin biosynthetic protein YbtT	Iron uptake;Siderophore	Survival/Host Persistence
ybtX	NP_405476	VFDB	VFG000367	Yersinia	Yersinia pestis	Yersinia pestis CO92	inner membrane ABC-transporter YbtQ	Iron uptake;Siderophore	Survival/Host Persistence
yiaO	SL1344_3638	PATRIC_VF	SL1344_3638	Salmonella	Salmonella enterica	Salmonella enterica subsp. enterica serovar Typhimurium str. SL1344	invasion-associated secreted protein	Invasion;Secretion system effectors;Virulence;Modulate host immune response	NA
yigF	STM474_4130	PATRIC_VF	STM474_4130	Salmonella	Salmonella enterica	Salmonella enterica subsp. enterica serovar Typhimurium str. ST4/74	phase-1 flagellin repressor	Virulence	Virulence Factor Secretion
yijP	c4914	PATRIC_VF	c4914	Escherichia	Escherichia coli	Escherichia coli CFT073	phosphomannomutase	Virulence	Survival/Host Persistence
yneB	SL1344_4027	PATRIC_VF	SL1344_4027	Salmonella	Salmonella enterica	Salmonella enterica subsp. enterica serovar Typhimurium str. SL1344	putative DNA-binding protein	Virulence	NA
ypjA	Z3948	PATRIC_VF	Z3948	Escherichia	Escherichia coli	Escherichia coli O157:H7 str. EDL933	mannose-1-P guanosyltransferase	Virulence	Survival/Host Persistence
