## Supplementary material for "The genomic and epidemiological virulence patterns of *Salmonella enterica* serovars in the United States": S4 table

### Sheet: Incidence
Group	Average Annual Incidence (2016-2019)	Lower Bound (0.005)	Upper Bound (0.995)
Cluster 1	5.9	5.77	6.06
Cluster 2	1.2	1.14	1.26
Cluster 3	0.9	0.88	0.99
Cluster 4	0.7	0.69	0.79
Cluster 5	1.1	1.02	1.14

### Sheet: Beef % +
Group	Proportion Positive (MT43, 60, 64) 2016-2019	Lower Bound (0.005)	Upper Bound (0.995)
Cluster 1	0.00622789	0.00532632	0.00721023
Cluster 2	NA	NA	NA
Cluster 3	0.00620592	0.00530418	0.00718348
Cluster 4	0.00663725	0.00570577	0.00764667
Cluster 5	0.00127125	0.00088389	0.00173726

### Sheet: EI Prop
Group	Extraintestinal Infection Proportion: 2016-2019	Lower Bound (0.005)	Upper Bound (0.995)
Cluster 1	0.129171	0.121274	0.13731
Cluster 2	0.119953	0.103329	0.137844
Cluster 3	0.211318	0.186808	0.237096
Cluster 4	0.217778	0.190476	0.246615
Cluster 5	0.158866	0.138855	0.180103

### Sheet: Mortality
Group	Mortality Proportion: 2016-2019	Lower Bound (0.005)	Upper Bound (0.995)
Cluster 1	0.00679255	0.00498826	0.00891433
Cluster 2	0.00319731	0.00098561	0.00697714
Cluster 3	0.00369636	0.0010161	0.00847413
Cluster 4	0.00453108	0.00125329	0.0103637
Cluster 5	0.00409796	0.0013745	0.00858657

### Sheet: Hospitalization
Group	Hospitalization Proportion: 2016-2019	Lower Bound (0.005)	Upper Bound (0.995)
Cluster 1	0.318714	0.307638	0.329917
Cluster 2	0.291239	0.267449	0.315723
Cluster 3	0.289814	0.262336	0.318233
Cluster 4	0.277015	0.247208	0.308069
Cluster 5	0.273619	0.248881	0.299187
