## Supplementary material for "The genomic and epidemiological virulence patterns of *Salmonella enterica* serovars in the United States": S5 table

### Sheet: S5_Table
gene present in all isolates
grxD
slrP
csgG
fepC
galU
vacJ
vacB
galE
surA
degP
sodB
lon
cobS
cpxR
leuO
dgt
gmhA
cyoB
cstA
focA
fadD
udg
bglX
tdcA
cap
hslT
torD
ppiC
trxA
lpxD
clpP
fur
phoQ
hns
znuC
sspA
dam
asd
spoT
nuoG
ppk
guaB
yaiU
sbcD
fepA
citC
ybhM
mdfA
pflA
slyA
cadB
clpB
slyD
rfaK
rfaG
wecE
cheY
carA
trpB
trxC
serA
dctA
narG
pyrD
ompA
ychF
dppA
aroC
